# Cell-type specific cis-eQTLs in eight brain cell-types identifies novel risk genes for human brain disorders

**DOI:** 10.1101/2021.10.09.21264604

**Authors:** Julien Bryois, Daniela Calini, Will Macnair, Lynette Foo, Eduard Urich, Ward Ortmann, Victor Alejandro Iglesias, Suresh Selvaraj, Erik Nutma, Manuel Marzin, Sandra Amor, Anna Williams, Gonçalo Castelo-Branco, Vilas Menon, Philip De Jager, Dheeraj Malhotra

## Abstract

Most expression quantitative trait loci (eQTL) studies to date have been performed in heterogeneous brain tissues as opposed to specific cell types. To investigate the genetics of gene expression in adult human cell types from the central nervous system (CNS), we performed an eQTL analysis using single nuclei RNA-seq from 196 individuals in eight CNS cell types. We identified 6108 eGenes, a substantial fraction (43%, 2620 out of 6108) of which show cell-type specific effects, with strongest effects in microglia. Integration of CNS cell-type eQTLs with GWAS revealed novel relationships between expression and disease risk for neuropsychiatric and neurodegenerative diseases. For most GWAS loci, a single gene colocalized in a single cell type providing new clues into disease etiology. Our findings demonstrate substantial contrast in genetic regulation of gene expression among CNS cell types and reveal genetic mechanisms by which disease risk genes influence neurological disorders.
