## Supplementary material for "Cell-type specific cis-eQTLs in eight brain cell-types identifies novel risk genes for human brain disorders": Table S1

### Sheet: Table S1
Table S1: Number of samples/individuals per dataset
Dataset	N_samples (post QC)	N_individuals (post QC)	Paper link
Roche_AD	80	40
Roche_MS	166	83
Columbia_AD	47	25	https://www.biorxiv.org/content/10.1101/2020.12.22.424084v1.full
Mathys_AD	48	35	https://www.nature.com/articles/s41586-019-1195-2
Zhou_AD	32	32	https://www.nature.com/articles/s41591-019-0695-9
Total	373	215
Total unique individuals with genotype		196
